# Early Detection of Qualitative Fibrosis Progression Using Hybrid HU-Z-score CT Analysis: Overcoming Limitations of Traditional Quantitative Methods

**DOI:** 10.64898/2026.03.03.26347353

**Authors:** Hugo Trabadelo

**Affiliations:** Department of Pulmonology, Clinica San Bernardo, La Costa, Buenos Aires

**Keywords:** Interstitial lung disease, Idiopathic pulmonary fibrosis, Quantitative computed tomography, Z-score normalization, Progressive fibrosing ILD, Hounsfield units, Early detection, Antifibrotic therapy

## Abstract

**Background:** Progressive pulmonary fibrosis carries poor prognosis despite availability of antifibrotics. Current progression criteria rely on functional decline (FVC ≥10% decline over 6-12 months), which detects disease worsening after significant structural damage. Previous quantitative CT (qCT) methods using fixed Hounsfield unit (HU) thresholds or volume-only measurements have shown inconsistent sensitivity for early progression. We hypothesized that a hybrid approach combining HU thresholding with Z-score normalization would detect qualitative progression (tissue densification) before quantitative territorial expansion.

**Methods:** We developed a novel hybrid CT analysis method integrating: (1) HU threshold-based fibrosis detection (>-600 HU), (2) Z-score normalization for severity stratification (mild Z=1-2, moderate Z=2-3, severe Z≥3), and (3) five clinical progression criteria including qualitative worsening (ΔZ-score ≥0.5). The method was validated in two ILD patients with serial CT at short intervals (3.5 and 10 months). Automated lung segmentation, fibrosis quantification, and clinical decision support were implemented in Python (scikit-image, SimpleITK, NumPy).

**Results:** In the index case (progressive COPD-fibrosis overlap, 3.5-month interval), traditional volume-based analysis showed minimal change (+1 mL, +2%), below significance threshold. However, the hybrid method detected significant qualitative progression: Z-score increased from 2.35 to 2.87 (+0.52 SD, p<0.05 criterion threshold), with emergence of 24 mL new severe fibrosis (Z≥3). This represented redistribution from mild/moderate to severe categories despite stable total volume. The qualitative progression criterion triggered clinical recommendation for antifibrotic consideration, which volume-only analysis would have missed. In a comparative case (10-month interval), massive quantitative progression (+136 mL, +191.5%) with moderate qualitative component (ΔZ +0.24) was detected, demonstrating method sensitivity across extreme progression patterns (pure densification vs dominant territorial expansion).

**Conclusions:** The hybrid HU-Z-score method overcomes critical limitations of previous qCT approaches by detecting qualitative fibrosis progression (tissue densification) independent of territorial expansion. This enables identification of “Phase 1 progression” (densification) at 3-6 month intervals, earlier than functional criteria (6-12 months) or traditional volumetric CT analysis. The method provides objective, standardized clinical decision support for antifibrotic therapy initiation, addressing a critical gap in progressive fibrosing ILD management. Prospective validation in larger cohorts is warranted to establish optimal ΔZ-score thresholds and evaluate impact on clinical outcomes.
