## Supplementary material for "Early Detection of Qualitative Fibrosis Progression Using Hybrid HU-Z-score CT Analysis: Overcoming Limitations of Traditional Quantitative Methods": SupplementaryData_RawMeasurements.csv

Case	Timepoint	Date	Interval_Months	Fibrosis_Volume_mL	Fibrosis_Percentage	Mean_ZScore	Severity_Mild_Voxels	Severity_Moderate_Voxels	Severity_Severe_Voxels	Total_Lung_Volume_mL	Velocity_mL_per_month	Delta_Volume_mL	Delta_Volume_Percent	Delta_ZScore	Clinical_Decision	Criteria_C1_Significant	Criteria_C2_Rapid	Criteria_C3_Qualitative	Criteria_C4_NewSevere	Criteria_C5_CriticalVelocity	Total_Criteria_Positive
Case_1	Baseline	T0	0.0	185.2	12.8	2.31	45230	12890	3420	1448	0.0	0.0	0.0	0.0	MONITORING	FALSE	FALSE	FALSE	FALSE	FALSE	0
Case_1	Followup	T1	3.5	189.0	13.1	2.83	38920	18560	5230	1442	1.1	3.8	2.1	0.52	CONSIDER_TREATMENT	FALSE	FALSE	TRUE	FALSE	FALSE	1
Case_2	Baseline	T0	0.0	71.0	4.7	2.33	28450	8920	2130	1531	0.0	0.0	0.0	0.0	MONITORING	FALSE	FALSE	FALSE	FALSE	FALSE	0
Case_2	Followup	T1	10.2	208.0	5.9	2.57	65340	22180	4890	3496	13.6	136.0	191.5	0.24	INITIATE_TREATMENT	TRUE	TRUE	FALSE	FALSE	FALSE	2
